# Development and Evaluation of an ARTIC-Based Amplicon Sequencing Assay for Whole-Genome Characterization of Respiratory Syncytial Virus

**DOI:** 10.64898/2026.04.06.26350258

**Authors:** Keri Smith, James Martinez, Harrison Yu, Jason Harrison, Caleb Umunna, Blake Bertrand, Michael Heck, Ellen N. Kersh, Nandhakumar Balakrishnan, Tonia Parrott, Arunachalam Ramaiah

**Author notes:** Corresponding author Arunachalam Ramaiah, MS, PhD.

## Abstract

Respiratory syncytial virus (RSV), a ∼15.2 kb negative-sense RNA virus, causes acute respiratory infections in infants and older adults. Its two subtypes, RSV-A and RSV-B, evolve rapidly, making ongoing monitoring of circulating strains essential. The Georgia Public Health Laboratory (GPHL) developed and evaluated an amplicon-based whole-genome sequencing (WGS) assay for RSV surveillance. A total of 214 de-identified remnant clinical specimens (102 RSV-A; 112 RSV-B) with RT-PCR Ct values <31 were included. RSV genomes were amplified using ARTIC-style and custom primer sets, with the ARTIC set showing superior performance. Libraries were prepared using a modified Illumina COVIDSeq protocol, sequenced on NextSeq 1000/2000 instruments, and analyzed using the GPHL-RSV-PIPE bioinformatics pipeline. Among genomes meeting validation criteria, sequencing depth was slightly higher for RSV-A (median 53,433×; mean 51,076×) than RSV-B (median 49,699×; mean 46,945×), whereas genomic coverage was slightly lower for RSV-A (median 97.5%; mean 96.6%) than RSV-B (median 98.3%; mean 97.6%). Predominant lineages were A.D.3.1 and A.D.5.2 for RSV-A and B.D.E.1 for RSV-B. For RSV-A, the assay showed 92.8% accuracy, 96.2% sensitivity, 87.2% specificity, 92.6% positive predictive value, and 93.2% negative predictive value. Intra- and inter-run precision assessed using 16 and 53-57 genomes, respectively, showed nearly 100% consensus genome identity with 0–5 nucleotide differences. Specificity testing of 31 non-RSV specimens produced no false-positive detections. Limits of detection were 4.4 TCID_₅₀_/mL for RSV-A and 18.6 TCID_₅₀_/mL for RSV-B. These results demonstrate that the ARTIC-based RSV WGS assay enables near real-time surveillance and strengthens data-driven public health responses to future outbreaks.

**IMPORTANCE STATEMENT:** Respiratory syncytial virus (RSV), with two major subtypes, RSV-A and RSV-B, causes acute respiratory infections that can be severe in infants under six months and older adults. Current RSV surveillance at the Georgia Public Health Laboratory (GPHL) relies on the Thermo Fisher TaqMan™ Gene Expression Capillary assay, which detects and subtypes RSV but lacks resolution for lineage classification and identification of emerging variants. To address this critical gap, GPHL developed and evaluated an amplicon-based whole-genome sequencing (WGS) assay using 214 de-identified RSV clinical specimens. Genomes were amplified using ARTIC-style and custom-primer sets, with ARTIC primers showing superior performance. The assay demonstrated strong sequencing depth, genomic coverage, specificity, repeatability, reproducibility, and low limits of detection. RSV lineages were accurately determined based on genetic variation. These results establish that the ARTIC-based WGS assay enables near real-time genomic surveillance, supporting monitoring of circulating RSV strains and informing data-driven public health responses.
