## Supplemental Tables for "Development and Evaluation of an ARTIC-Based Amplicon Sequencing Assay for Whole-Genome Characterization of Respiratory Syncytial Virus"

### Sheet: Table S1
Table S1. A total of 102 RSV-A and 112 RSV-B clinical samples were sequenced. 75 out of 102 RSV-A samples passed while 75 out of 112 RSV-B samples passed the validation acceptance criteria. Whole-genome sequencing was compared to the reference method, Thermo Fisher Respiratory Viral Panel PCR assay. Mean depth and percent genomic coverage were evaluated.
Sample ID	PCR Result	WGS Result	Mean Depth (x)	Genomic Coverage (%)
GPHL-RSV-0001	RSVA	RSVA	63048.4	97.5764
GPHL-RSV-0002	RSVA	RSVA	68305.7	99.1133
GPHL-RSV-0003	RSVA	RSVA	59298.4	96.8867
GPHL-RSV-0004	RSVA	RSVA	79860.2	97.5764
GPHL-RSV-0005	RSVA	RSVA	16334.5	92.2299
GPHL-RSV-0006	RSVA	RSVA	54202.7	97.5369
GPHL-RSV-0007	RSVA	RSVA	64042.3	99.1133
GPHL-RSV-0008	RSVA	RSVA	52654.2	96.6765
GPHL-RSV-0009	RSVA	RSVA	21237.5	96.4663
GPHL-RSV-0010	RSVA	RSVB	0.0217448	0
GPHL-RSV-0011	RSVA	RSVA	59462.8	97.5369
GPHL-RSV-0013	RSVA	RSVA	34092.8	90.9557
GPHL-RSV-0014	RSVA	RSVA	21204.1	93.7143
GPHL-RSV-0015	RSVA	RSVA	31623.6	93.4778
GPHL-RSV-0016	RSVA	RSVA	35186.4	97.2611
GPHL-RSV-0017	RSVA	RSVA	60659.3	97.78
GPHL-RSV-0018	RSVA	RSVA	59781.1	98.555
GPHL-RSV-0019	RSVA	RSVB	0.359217	0.210222
GPHL-RSV-0020	RSVA	RSVA	52087.8	97.2414
GPHL-RSV-0021	RSVA	RSVA	52103.3	99.087
GPHL-RSV-0022	RSVA	RSVA	16265.1	90.0952
GPHL-RSV-0023	RSVA	RSVA	9888.9	89.2085
GPHL-RSV-0027	RSVA	RSVA	53841.2	96.7356
GPHL-RSV-0028	RSVA	RSVB	67527.2	99.7569
GPHL-RSV-0029	RSVA	RSVA	51790.4	97.5369
GPHL-RSV-0030	RSVA	RSVA	57724.6	97.5764
GPHL-RSV-0031	RSVA	RSVA	31108.6	87.1527
GPHL-RSV-0032	RSVA	RSVA	45258.2	97.5501
GPHL-RSV-0033	RSVA	RSVA	4185.73	79.2184
GPHL-RSV-0034	RSVA	RSVA	7852.21	88.2102
GPHL-RSV-0035	RSVA	RSVA	31175.3	96.9918
GPHL-RSV-0036	RSVA	RSVA	3157.02	82.7915
GPHL-RSV-0037	RSVA	RSVA	56295.8	97.5764
GPHL-RSV-0038	RSVA	RSVA	48630.9	99.0739
GPHL-RSV-0039	RSVA	RSVA	2623.3	83.225
GPHL-RSV-0040	RSVA	RSVA	26433.4	95.5599
GPHL-RSV-0041	RSVA	RSVA	8220.38	88.8013
GPHL-RSV-0042	RSVA	RSVA	42547.1	96.2562
GPHL-RSV-0043	RSVA	RSVB	1.05814	0.794902
GPHL-RSV-0045	RSVB	RSVB	11331.7	94.797
GPHL-RSV-0046	RSVB	RSVB	76459.2	99.7175
GPHL-RSV-0047	RSVB	RSVB	49215.3	99.7175
GPHL-RSV-0048	RSVB	RSVB	20070.4	99.0277
GPHL-RSV-0049	RSVB	RSVB	39477	99.7109
GPHL-RSV-0050	RSVB	RSVB	66966.5	98.4496
GPHL-RSV-0051	RSVB	RSVB	52623.9	99.7109
GPHL-RSV-0052	RSVB	RSVB	47954.4	95.2372
GPHL-RSV-0053	RSVB	RSVB	63783.2	98.9686
GPHL-RSV-0054	RSVB	RSVB	45834.6	97.2671
GPHL-RSV-0055	RSVB	RSVB	52021.5	73.1113
GPHL-RSV-0056	RSVB	RSVB	35665.9	99.054
GPHL-RSV-0057	RSVB	RSVB	6386.37	91.7291
GPHL-RSV-0059	RSVB	RSVB	0.00400736	0
GPHL-RSV-0061	RSVB	RSVB	54880.5	99.0146
GPHL-RSV-0062	RSVB	RSVB	52637.5	98.108
GPHL-RSV-0063	RSVB	RSVB	67980.2	99.7175
GPHL-RSV-0064	RSVB	RSVB	7128.91	93.9561
GPHL-RSV-0065	RSVB	RSVB	41204.1	96.4591
GPHL-RSV-0066	RSVB	RSVB	5825.69	81.3165
GPHL-RSV-0067	RSVB	RSVB	5562.59	89.8305
GPHL-RSV-0068	RSVB	RSVB	8004.09	87.5443
GPHL-RSV-0069	RSVB	RSVB	54711.4	99.7175
GPHL-RSV-0070	RSVB	RSVB	2146.29	75.1281
GPHL-RSV-0071	RSVB	RSVB	0.0359348	0
GPHL-RSV-0072	RSVB	RSVB	29325.9	95.7693
GPHL-RSV-0073	RSVB	RSVB	51460.2	97.589
GPHL-RSV-0074	RSVB	RSVB	51031.4	99.0474
GPHL-RSV-0075	RSVB	RSVB	21435.3	96.0189
GPHL-RSV-0076	RSVB	RSVB	23157.2	97.7204
GPHL-RSV-0077	RSVB	RSVB	71818.3	99.7175
GPHL-RSV-0078	RSVB	RSVB	69418.4	99.7109
GPHL-RSV-0079	RSVB	RSVB	41115.1	99.6847
GPHL-RSV-0080	RSVB	RSVB	21591.2	99.0474
GPHL-RSV-0081	RSVB	RSVB	4864.45	80.6004
GPHL-RSV-0082	RSVB	RSVB	53872.7	98.8438
GPHL-RSV-0083	RSVB	RSVB	50183.5	97.1751
GPHL-RSV-0084	RSVB	RSVB	42798.2	99.7175
GPHL-RSV-0085	RSVB	RSVB	7493	87.9714
GPHL-RSV-0086	RSVB	RSVB	81477.3	99.7175
GPHL-RSV-0087	RSVB	RSVB	59234.8	98.2919
GPHL-RSV-0088	RSVB	RSVB	30540.3	91.8145
GPHL-RSV-0089	RSVA	RSVA	76932.2	98.2989
GPHL-RSV-0090	RSVA	RSVA	73691.8	97.5304
GPHL-RSV-0091	RSVA	RSVA	57056.3	99.1133
GPHL-RSV-0092	RSVA	RSVA	28612.2	92.7225
GPHL-RSV-0093	RSVA	RSVA	23351.4	90.2003
GPHL-RSV-0094	RSVA	RSVA	66301.5	92.3087
GPHL-RSV-0095	RSVA	RSVA	63247.6	99.087
GPHL-RSV-0096	RSVA	RSVA	63112.7	99.1133
GPHL-RSV-0097	RSVA	RSVA	24988.5	90.3777
GPHL-RSV-0098	RSVA	RSVA	53433.6	97.8916
GPHL-RSV-0099	RSVA	RSVA	22855.3	94.9031
GPHL-RSV-0100	RSVA	RSVA	67657.1	97.8391
GPHL-RSV-0101	RSVA	RSVB	61344.2	99.1197
GPHL-RSV-0102	RSVA	RSVA	26217	88.4401
GPHL-RSV-0103	RSVA	RSVA	60768.9	98.22
GPHL-RSV-0104	RSVA	RSVA	71637.5	99.087
GPHL-RSV-0105	RSVA	RSVA	8.1554	9.24138
GPHL-RSV-0106	RSVB	RSVB	20133.9	95.1386
GPHL-RSV-0107	RSVB	RSVB	18273.7	94.4225
GPHL-RSV-0108	RSVB	RSVB	40709	98.3576
GPHL-RSV-0109	RSVB	RSVB	23690	96.0255
GPHL-RSV-0110	RSVB	RSVB	77165.5	99.0606
GPHL-RSV-0111	RSVB	RSVB	41632.4	98.2591
GPHL-RSV-0112	RSVB	RSVB	13355	84.102
GPHL-RSV-0113	RSVB	RSVB	10868.6	83.445
GPHL-RSV-0114	RSVB	RSVB	44305.7	97.5496
GPHL-RSV-0115	RSVB	RSVB	4264.51	79.9435
GPHL-RSV-0116	RSVB	RSVB	35974.5	98.2788
GPHL-RSV-0117	RSVB	RSVB	55387.5	97.6613
GPHL-RSV-0118	RSVB	RSVB	79373.2	99.0606
GPHL-RSV-0119	RSVB	RSVB	11362.2	94.1598
GPHL-RSV-0120	RSVB	RSVB	50705.7	99.0474
GPHL-RSV-0121	RSVB	RSVB	47890	99.7109
GPHL-RSV-0122	RSVB	RSVB	60851.9	99.7175
GPHL-RSV-0123	RSVB	RSVB	32119	99.0606
GPHL-RSV-0124	RSVB	RSVB	11820.3	91.2429
GPHL-RSV-0125	RSVB	RSVB	65831.8	99.0606
GPHL-RSV-0126	RSVB	RSVB	8909.45	85.6786
GPHL-RSV-0127	RSVB	RSVB	44699.6	98.3051
GPHL-RSV-0128	RSVB	RSVB	83781.2	99.7175
GPHL-RSV-0131	RSVB	RSVB	22428.4	91.013
GPHL-V-RSV-250001	RSVA	RSVA	46473.7	97.8194
GPHL-V-RSV-250002	RSVA	RSVA	66870.9	96.4598
GPHL-V-RSV-250003	RSVA	RSVA	31320.6	96.0591
GPHL-V-RSV-250004	RSVA	RSVA	50404	97.5238
GPHL-V-RSV-250005	RSVA	RSVA	28251.3	94.4105
GPHL-V-RSV-250006	RSVA	RSVA	83811.4	97.5764
GPHL-V-RSV-250007	RSVA	RSVA	59968.2	97.5369
GPHL-V-RSV-250008	RSVA	RSVA	2068.22	56.4335
GPHL-V-RSV-250009	RSVA	RSVA	42016.8	93.3136
GPHL-V-RSV-250010	RSVA	RSVA	67976.9	97.5764
GPHL-V-RSV-250011	RSVA	RSVA	6210.76	81.2414
GPHL-V-RSV-250012	RSVA	RSVA	2824.64	77.11
GPHL-V-RSV-250013	RSVA	RSVA	0.0923481	0
GPHL-V-RSV-250014	RSVA	RSVA	61648.2	97.5961
GPHL-V-RSV-250015	RSVA	RSVA	43388.2	93.11
GPHL-V-RSV-250016	RSVA	RSVA	45249.8	97.5764
GPHL-V-RSV-250017	RSVA	RSVA	71017.7	97.5764
GPHL-V-RSV-250018	RSVA	RSVA	40552.5	94.8243
GPHL-V-RSV-250019	RSVA	RSVA	13673.5	85.0903
GPHL-V-RSV-250020	RSVA	RSVA	70169.6	97.5764
GPHL-V-RSV-250021	RSVA	RSVA	66553.9	97.5764
GPHL-V-RSV-250022	RSVA	RSVA	50052.4	98.6404
GPHL-V-RSV-250023	RSVA	RSVA	56520.6	96.9589
GPHL-V-RSV-250024	RSVA	RSVA	64464.3	97.8062
GPHL-V-RSV-250025	RSVA	RSVA	61954.9	99.1133
GPHL-V-RSV-250026	RSVA	RSVA	43464.3	95.4943
GPHL-V-RSV-250027	RSVA	RSVA	40473.2	96.0066
GPHL-V-RSV-250028	RSVA	RSVA	17268.5	85.5632
GPHL-V-RSV-250029	RSVA	RSVA	53120.5	99.0936
GPHL-V-RSV-250030	RSVA	RSVA	27940	92.1642
GPHL-V-RSV-250031	RSVA	RSVA	39305.6	93.399
GPHL-V-RSV-250032	RSVA	RSVA	45423.2	97.9442
GPHL-V-RSV-250033	RSVA	RSVA	6462.39	71.6716
GPHL-V-RSV-250034	RSVA	RSVA	19379.9	88.0197
GPHL-V-RSV-250035	RSVA	RSVA	49142.5	97.8391
GPHL-V-RSV-250036	RSVA	RSVB	0.957299	0.223361
GPHL-V-RSV-250037	RSVA	RSVB	1.22113	0.407305
GPHL-V-RSV-250038	RSVA	RSVA	2.49005	1.95731
GPHL-V-RSV-250039	RSVA	RSVA	57198.5	99.1133
GPHL-V-RSV-250040	RSVA	RSVA	59430.1	97.3005
GPHL-V-RSV-250041	RSVA	RSVA	71593.6	97.8456
GPHL-V-RSV-250042	RSVA	RSVB	1.23545	0.413875
GPHL-V-RSV-250043	RSVA	RSVA	40065.5	96.3547
GPHL-V-RSV-250044	RSVA	RSVA	66544.6	97.5764
GPHL-V-RSV-250045	RSVA	RSVA	24338.3	89.0903
GPHL-V-RSV-250046	RSVA	RSVA	59607.9	96.6634
GPHL-V-RSV-250048	RSVB	RSVB	2073.45	64.9455
GPHL-V-RSV-250049	RSVB	RSVB	65093.9	99.7109
GPHL-V-RSV-250050	RSVB	RSVB	28316.1	91.7685
GPHL-V-RSV-250051	RSVB	RSVB	106560	99.7175
GPHL-V-RSV-250052	RSVB	RSVB	95126.9	97.4708
GPHL-V-RSV-250053	RSVB	RSVB	41462	96.0649
GPHL-V-RSV-250054	RSVB	RSVA	159.672	2.46305
GPHL-V-RSV-250055	RSVB	RSVB	21063.3	95.4999
GPHL-V-RSV-250056	RSVB	RSVB	12248.4	83.5961
GPHL-V-RSV-250057	RSVB	RSVB	55232.5	99.3562
GPHL-V-RSV-250058	RSVB	RSVB	50558	98.1803
GPHL-V-RSV-250059	RSVB	RSVB	19156.6	92.2809
GPHL-V-RSV-250060	RSVB	RSVB	1195.47	48.6861
GPHL-V-RSV-250061	RSVB	RSVB	16635	96.2948
GPHL-V-RSV-250062	RSVB	RSVB	2098.75	55.6169
GPHL-V-RSV-250063	RSVB	RSVB	35827.3	95.4277
GPHL-V-RSV-250064	RSVB	RSVB	0.889962	0.407305
GPHL-V-RSV-250065	RSVB	RSVB	1.4299	0.413875
GPHL-V-RSV-250066	RSVB	RSVB	12818.2	84.7917
GPHL-V-RSV-250067	RSVB	RSVB	0.388057	0.223361
GPHL-V-RSV-250068	RSVB	RSVA	0	0
GPHL-V-RSV-250069	RSVB	RSVB	58359.3	99.7109
GPHL-V-RSV-250070	RSVB	RSVB	18791.2	86.664
GPHL-V-RSV-250071	RSVB	RSVB	65596.1	99.7175
GPHL-V-RSV-250072	RSVB	RSVB	62071.9	97.9569
GPHL-V-RSV-250073	RSVB	RSVB	62049.4	98.1737
GPHL-V-RSV-250074	RSVB	RSVB	12568.6	81.7041
GPHL-V-RSV-250075	RSVB	RSVB	1.11378	0.407305
GPHL-V-RSV-250076	RSVB	RSVB	24524.9	89.8831
GPHL-V-RSV-250077	RSVB	RSVB	70602.6	99.7109
GPHL-V-RSV-250078	RSVB	RSVB	59193.1	99.7109
GPHL-V-RSV-250079	RSVB	RSVB	61609.2	99.7109
GPHL-V-RSV-250080	RSVB	RSVA	56858.5	97.8194
GPHL-V-RSV-250081	RSVB	RSVB	51255.4	97.3131
GPHL-V-RSV-250082	RSVB	RSVB	15424	94.4291
GPHL-V-RSV-250083	RSVB	RSVB	60033.7	99.054
GPHL-V-RSV-250084	RSVB	RSVB	12.1421	6.58258
GPHL-V-RSV-250085	RSVB	RSVA	70062.1	97.5764
GPHL-V-RSV-250086	RSVB	RSVA	12013.2	79.0542
GPHL-V-RSV-250087	RSVB	RSVA	5771.06	84.8604
GPHL-V-RSV-250088	RSVB	RSVB	69568.9	97.9043
GPHL-V-RSV-250089	RSVB	RSVB	36190.5	93.4371
GPHL-V-RSV-250090	RSVB	RSVB	5763.89	78.15
GPHL-V-RSV-250091	RSVB	RSVA	21029.9	89.9836
GPHL-V-RSV-250092	RSVB	RSVA	2195.42	66.0887
GPHL-V-RSV-250093	RSVB	RSVA	66702.6	97.5632

### Sheet: Table S2
Table S2. The lower limit of detection (LOD) for RSV-A and RSV-B was determined by an initial test of finding the estimated LOD with serial dilutions (A). To confirm, the estimates were run in replicates for RSV-A (B) and RSV-B (C).
A.
		Replicate 1	Replicate 2	Replicate 3	Replicate 4	Replicate 1	Replicate 2	Replicate 3	Replicate 4
Type	Concentration (TCID50/mL)	Mean Depth (x)				Genomic Coverage (%)*
RSV-A	280000	54608.8	58340.5	54766	37554.2	97.8194	97.8194	97.8194	97.8194
	28000	16290.2	59691.7	51438.7	50069.1	97.8194	97.8194	97.8391	97.8259
	2800	61612.6	48867.3	62026.6	51462.2	97.8391	97.8194	97.8391	97.8194
	280	30915.2	54863	49344	54173.4	97.8194	97.6486	97.8194	97.8259
	28	60105.2	19128.5	47187.5	49320.9	97.8259	96.8144	97.4122	95.5993
	2.8	40936.3	29700.5	40153	49778.7	91.4023	89.977	92.4335	96.2693
	2.8	73622.7	56427.2	44832.5	44373	96.5977	88.6568	91.4548	93.0181	estimated LOD = 4.43
	1.4	60419.7	56561.6	29906.5	52645.2	91.3826	91.5928	76.3284	91.8161
	0.7	35409.4	45911	25393.4	22398.9	81.6158	86.9819	30.8637	50.7915
	0.35	15971.6	21742.1	11760.2	13785.1	36.289	53.0378	53.6946	55.1264
RSV-B	89000	81712.4	77440.6	91981.1	75028.5	98.2394	98.2854	99.3496	97.7927
	8900	69137.9	89530.9	81181.2	60809	97.2014	96.0452	96.8073	96.6364
	890	79837.4	60455.3	81152.6	67872.3	95.5853	95.1846	95.3094	95.6313
	89	69767.3	58696.7	59716.9	35160.2	92.6948	92.7736	93.089	93.1349
	8.9	70481.3	75843.7	53118.7	60845.1	92.7802	89.8896	85.002	88.9108	estimated LOD = 18.6
	0.89	51412.8	59426.1	63168.1	48248	73.9719	73.9193	82.8735	64.3214
						*analysis based on 90% threshold at a minimum 30x depth per base
B.
19/20 replicates passed coverage cutoff, thus able to confirm and establish lower limit of detection to be 18.6 TCID50/mL.
Type	Replicate	Mean Depth (x)	Genomic Coverage (%)*
RSV-A (4.43 TCID50/mL)	1	23364.7	92.486
	2	46941.8	92.3612
	3	38665.2	90.3448
	4	55463	90
	5	48033.9	90
	6	12397.7	84.5714
	7	57755.4	90.5287
	8	24399.2	90
	9	50578.1	90.0624
	10	55427.3	92.4335
	11	40065.8	93.6289
	12	50866.4	83.0279
	13	49273.9	91.8227
	14	45878.3	90
	15	42014.4	93.1034
	16	42052.4	90.8374
	17	13980.2	90
	18	36421.6	94.1346
	19	40286	92.4007
	20	32571.7	90
	Median	42033.4	90.4368
	Mean	40321.8	90.5872
	SD	13160.4	2.70424
	%CV	32.6383	2.98524
C.
Type	Replicate	Mean Depth (x)	Genomic Coverage (%)*
RSV-B (18.6 TCID50/mL)	1	100256	90
	2	111185	93.943
	3	108493	90.2707
	4	129482	88.3261
	5	107020	90.2641
	6	122126	90
	7	110564	90.9079
	8	115596	92.3203
	9	112411	92.4517
	10	110118	92.3795
	11	83737.1	90.8882
	12	96720.1	90.2247
	13	93071.4	92.9313
	14	106336	91.4335
	15	91683	90.402
	16	114691	92.6882
	17	123851	92.6882
	18	127573	92.2546
	19	115476	94.843
	20	120160	95.0992
	Median	110874	91.844
	Mean	110027	91.7158
	SD	12202.3	1.7492
	%CV	11.0902	1.90719

### Sheet: Table S3
Table S3. Mixtures of RSV-A and RSV-B reference material were used to evaluate multiplexing and ability to detect multiple targets with the WGS assay. All mixes passed validation acceptance criteria. 14/15 (93%) of replicates had majority of the mapped reads aligned to the correct target reference genome.
	Replicate 1	Replicate 2	Replicate 3	Replicate 1	Replicate 2	Replicate 3	Replicate 1	Replicate 2	Replicate 3
Ratio Mix (RSV-A:RSV-B)	BWA reference selection			Mean Depth (x)			Genomic Coverage (%)
80:20	RSVA	RSVA	RSVA	62467.4	43503.2	65132.8	96.7159	96.3547	96.9064
60:40	RSVA	RSVA	RSVA	58102	56016.7	54239.5	97.3333	97.8916	97.5238
50:50	RSVA	RSVA	RSVA	71109.9	59728.9	65225.8	97.6026	97.2479	97.1034
40:60	RSVB	RSVA	RSVB	54986.1	63649.1	60527.6	95.6707	97.445	95.0729
20:80	RSVB	RSVB	RSVB	56874.8	56686.7	63615.8	95.3226	95.7824	95.3554

### Sheet: Table S4
Table S4. A variety of 31 non-RSV samples was sequenced to evaluate specificity and cross-reactivity of the WGS assay as part of the validation. All samples did not have any positive kmer detection hits for both RSV-A and RSV-B.
Sample	Targets	RSV-A Detection	RSV-B Detection
SC2-20250923-001-V	SARS-CoV-2	NEGATIVE	NEGATIVE
SC2-20250923-003-V	SARS-CoV-2	NEGATIVE	NEGATIVE
SC2-20250923-005-V	SARS-CoV-2	NEGATIVE	NEGATIVE
SC2-20250923-006-V	SARS-CoV-2	NEGATIVE	NEGATIVE
SC2-20250923-007-V	SARS-CoV-2	NEGATIVE	NEGATIVE
SC2-20250923-008-V	SARS-CoV-2	NEGATIVE	NEGATIVE
SC2-20250923-011-V	SARS-CoV-2	NEGATIVE	NEGATIVE
SC2-20250923-012-V	SARS-CoV-2	NEGATIVE	NEGATIVE
NRSV-20251009-001	RV_1of2	NEGATIVE	NEGATIVE
NRSV-20251009-002	FLU_A_pan	NEGATIVE	NEGATIVE
NRSV-20251009-003	Flu_B_pan	NEGATIVE	NEGATIVE
NRSV-20251009-004	CoV_OC43	NEGATIVE	NEGATIVE
NRSV-20251009-005	Flu_A_H3, hMPV	NEGATIVE	NEGATIVE
NRSV-20251009-006	Flu_A_H3, CoV_HKU1	NEGATIVE	NEGATIVE
NRSV-20251009-007	Flu A (H1N1)	NEGATIVE	NEGATIVE
NRSV-20251009-008	Flu A (H1N1)	NEGATIVE	NEGATIVE
NRSV-20251009-009	Flu A (H1N1)	NEGATIVE	NEGATIVE
NRSV-20251009-010	Flu A (H3N2)	NEGATIVE	NEGATIVE
NRSV-20251009-011	Flu A (H3N2)	NEGATIVE	NEGATIVE
NRSV-20251009-012	Flu A (H3N2)	NEGATIVE	NEGATIVE
NRSV-20251009-013	Flu B	NEGATIVE	NEGATIVE
NRSV-20251009-014	Flu B	NEGATIVE	NEGATIVE
NRSV-20251009-015	Flu B	NEGATIVE	NEGATIVE
NRSV-20251009-016	HBoV, RV_1of2, RV_2of2	NEGATIVE	NEGATIVE
NRSV-20251009-017	hPIV2	NEGATIVE	NEGATIVE
NRSV-20251009-018	RV_1of2	NEGATIVE	NEGATIVE
NRSV-20251009-019	RV_1of2	NEGATIVE	NEGATIVE
NRSV-20251009-020	AdV_1of2, RV_1of2, RV_2of2	NEGATIVE	NEGATIVE
NRSV-20251009-021	Flu_A_pan	NEGATIVE	NEGATIVE
NRSV-20251009-022	Flu_A_pan, Flu_A_H3, CoV_NL63	NEGATIVE	NEGATIVE
NRSV-20251009-023	CoV_OC43	NEGATIVE	NEGATIVE

### Sheet: Table S5
Table S5. Pairwise nucleotide differences between duplicates of the same sample within the same sequencing run by one operator for intra-run precision (repeatability) among 16 high-quality RSV-A and RSV-B samples that passed validation acceptance criteria. After masking for ambiguous bases ("N"), each pair of consensus sequences were nearly 100% identical with 14 out of 16 samples had no more tha…
Sample ID	Percent Identity	Nucleotide Differences	Number of Compared Base Positions
250002	99.9863	2	14645
250003	100	0	14773
250004	99.9934	1	15046
250005	99.4078	85	14353
250006	99.9865	2	14829
250009	99.9499	7	13976
250010	99.9797	3	14768
250014	99.9864	2	14673
250050	99.9933	1	14818
250051	100	0	14623
250053	99.9933	1	14855
250057	100	0	15082
250059	99.9934	1	15182
250061	100	0	14644
250063	99.9932	1	14599
250069	100	0	15181

### Sheet: Table S6
Table S6. Pairwise nucleotide differences between 3 operators for inter-run precision (reproducibility) among 53 high-quality RSV-A and RSV-B samples that passed validation acceptance criteria. After masking for ambiguous bases ("N"), each pair of consensus sequences were nearly 100% identical with 0 to 5 nucleotide differences.
Sample ID	Percent Identity	Nucleotide Differences	Number of Compared Base Positions
250001	100	0	14897
250002	99.9728	4	14686
250003	99.9865	2	14854
250004	99.9735	4	15083
250007	100	0	14853
250009	99.9864	2	14664
250010	99.9933	1	14857
250014	99.9799	3	14892
250015	99.9931	1	14393
250016	99.9933	1	14853
250017	100	0	14855
250018	99.9662	5	14781
250020	99.9933	1	14854
250022	99.9669	5	15089
250023	99.9933	1	14848
250024	99.9866	2	14943
250025	99.9934	1	15087
250026	99.9797	3	14759
250027	100	0	14853
250029	100	0	15093
250030	99.9786	3	14047
250031	99.9792	3	14430
250032	99.98	3	15015
250035	100	0	14946
250039	99.9801	3	15087
250040	99.9932	1	14813
250041	99.9732	4	14937
250043	99.9931	1	14591
250044	99.9933	1	14855
250049	99.9934	1	15181
250050	99.9865	2	14861
250053	100	0	14855
250055	100	0	14907
250057	99.9934	1	15182
250058	100	0	14878
250061	99.9933	1	14854
250063	99.9863	2	14632
250069	99.9868	2	15182
250071	100	0	15177
250072	99.9934	1	15081
250073	99.9867	2	15068
250077	100	0	15187
250078	100	0	15184
250079	99.9868	2	15181
250080	99.9799	3	14893
250081	99.9865	2	14855
250082	99.9931	1	14594
250083	99.9934	1	15082
250085	99.9865	2	14854
250088	99.9934	1	15070
250089	100	0	14602
250006	99.9933	1	14916
250021	99.9933	1	14848

### Sheet: Table S7
Table S7. Pairwise nucleotide differences between 3 separate sequencers (2 NextSeq 1000s, 1 NextSeq 2000) for inter-run precision (reproducibility) among 57 high-quality RSV-A and RSV-B samples that passed validation acceptance criteria. After masking for ambiguous bases ("N"), each pair of consensus sequences were nearly 100% identical with 0 to 4 nucleotide differences.
Sample ID	Percent Identity	Nucleotide Differences	Number of Compared Base Positions
250049	100	0	15181
250059	100	0	15180
250077	100	0	15187
250069	100	0	15181
250079	99.9934	1	15181
250025	99.9934	1	15087
250022	99.9801	3	15087
250039	100	0	15087
250029	99.9934	1	15093
250083	100	0	15081
250078	100	0	15184
250057	99.9736	4	15179
250004	100	0	15081
250081	99.9934	1	15081
250032	99.9799	3	14922
250080	99.9933	1	14894
250041	99.9933	1	14902
250014	100	0	14892
250072	99.9734	4	15055
250024	100	0	14887
250035	99.9866	2	14931
250055	99.9731	4	14888
250071	100	0	15066
250050	99.9933	1	14876
250001	99.9866	2	14904
250017	100	0	14854
250085	100	0	14854
250010	100	0	14854
250020	100	0	14857
250006	100	0	14859
250044	100	0	14854
250007	100	0	14853
250003	100	0	14849
250061	100	0	14854
250016	100	0	14853
250073	99.9867	2	15010
250058	100	0	14848
250088	100	0	15011
250040	100	0	14813
250051	100	0	14845
250023	100	0	14848
250053	100	0	14854
250031	100	0	14793
250009	99.9796	3	14726
250089	100	0	14765
250027	100	0	14903
250063	100	0	14625
250076	99.9932	1	14622
250002	99.9932	1	14720
250021	100	0	14775
250043	100	0	14659
250018	99.9797	3	14806
250026	99.9932	1	14761
250082	99.9932	1	14665
250015	99.9931	1	14534
250091	99.993	1	14291
250030	99.9929	1	14161

### Sheet: Table S8
Table S8. GISAID Accession IDs for 151 submitted complete RSV genomes.
Virus name	Subtype	Accession ID
hRSV/A/USA/GA-GPHL-0001/2024	A	EPI_ISL_20361534
hRSV/A/USA/GA-GPHL-0002/2024	A	EPI_ISL_20361535
hRSV/A/USA/GA-GPHL-0003/2024	A	EPI_ISL_20361536
hRSV/A/USA/GA-GPHL-0004/2024	A	EPI_ISL_20361537
hRSV/A/USA/GA-GPHL-0005/2024	A	EPI_ISL_20361538
hRSV/A/USA/GA-GPHL-0006/2024	A	EPI_ISL_20361539
hRSV/A/USA/GA-GPHL-0007/2024	A	EPI_ISL_20361540
hRSV/A/USA/GA-GPHL-0008/2024	A	EPI_ISL_20361541
hRSV/A/USA/GA-GPHL-0009/2024	A	EPI_ISL_20361542
hRSV/A/USA/GA-GPHL-0011/2024	A	EPI_ISL_20361543
hRSV/A/USA/GA-GPHL-0012/2024	A	EPI_ISL_20361544
hRSV/A/USA/GA-GPHL-0013/2024	A	EPI_ISL_20361545
hRSV/A/USA/GA-GPHL-0014/2024	A	EPI_ISL_20361546
hRSV/A/USA/GA-GPHL-0015/2024	A	EPI_ISL_20361547
hRSV/A/USA/GA-GPHL-0016/2024	A	EPI_ISL_20361548
hRSV/A/USA/GA-GPHL-0017/2024	A	EPI_ISL_20361549
hRSV/A/USA/GA-GPHL-0018/2024	A	EPI_ISL_20361550
hRSV/A/USA/GA-GPHL-0020/2023	A	EPI_ISL_20361551
hRSV/A/USA/GA-GPHL-0021/2023	A	EPI_ISL_20361552
hRSV/A/USA/GA-GPHL-0022/2023	A	EPI_ISL_20361553
hRSV/A/USA/GA-GPHL-0027/2024	A	EPI_ISL_20361554
hRSV/A/USA/GA-GPHL-0029/2023	A	EPI_ISL_20361555
hRSV/A/USA/GA-GPHL-0030/2023	A	EPI_ISL_20361556
hRSV/A/USA/GA-GPHL-0032/2024	A	EPI_ISL_20361557
hRSV/A/USA/GA-GPHL-0035/2023	A	EPI_ISL_20361558
hRSV/A/USA/GA-GPHL-0037/2023	A	EPI_ISL_20361559
hRSV/A/USA/GA-GPHL-0038/2023	A	EPI_ISL_20361560
hRSV/A/USA/GA-GPHL-0040/2023	A	EPI_ISL_20361561
hRSV/A/USA/GA-GPHL-0042/2023	A	EPI_ISL_20361562
hRSV/A/USA/GA-GPHL-0089/2023	A	EPI_ISL_20361563
hRSV/A/USA/GA-GPHL-0090/2023	A	EPI_ISL_20361564
hRSV/A/USA/GA-GPHL-0091/2023	A	EPI_ISL_20361565
hRSV/A/USA/GA-GPHL-0092/2023	A	EPI_ISL_20361566
hRSV/A/USA/GA-GPHL-0093/2023	A	EPI_ISL_20361567
hRSV/A/USA/GA-GPHL-0094/2023	A	EPI_ISL_20361568
hRSV/A/USA/GA-GPHL-0095/2023	A	EPI_ISL_20361569
hRSV/A/USA/GA-GPHL-0096/2023	A	EPI_ISL_20361570
hRSV/A/USA/GA-GPHL-0097/2024	A	EPI_ISL_20361571
hRSV/A/USA/GA-GPHL-0098/2024	A	EPI_ISL_20361572
hRSV/A/USA/GA-GPHL-0099/2024	A	EPI_ISL_20361573
hRSV/A/USA/GA-GPHL-0100/2024	A	EPI_ISL_20361574
hRSV/A/USA/GA-GPHL-0103/2024	A	EPI_ISL_20361575
hRSV/A/USA/GA-GPHL-0104/2024	A	EPI_ISL_20361576
hRSV/A/USA/GA-GPHL-250001/2025	A	EPI_ISL_20361577
hRSV/A/USA/GA-GPHL-250002/2025	A	EPI_ISL_20361578
hRSV/A/USA/GA-GPHL-250003/2025	A	EPI_ISL_20361579
hRSV/A/USA/GA-GPHL-250004/2024	A	EPI_ISL_20361580
hRSV/A/USA/GA-GPHL-250005/2025	A	EPI_ISL_20361581
hRSV/A/USA/GA-GPHL-250006/2025	A	EPI_ISL_20361582
hRSV/A/USA/GA-GPHL-250009/2025	A	EPI_ISL_20361583
hRSV/A/USA/GA-GPHL-250010/2025	A	EPI_ISL_20361584
hRSV/A/USA/GA-GPHL-250014/2024	A	EPI_ISL_20361585
hRSV/A/USA/GA-GPHL-250015/2024	A	EPI_ISL_20361586
hRSV/A/USA/GA-GPHL-250016/2024	A	EPI_ISL_20361587
hRSV/A/USA/GA-GPHL-250017/2024	A	EPI_ISL_20361588
hRSV/A/USA/GA-GPHL-250018/2024	A	EPI_ISL_20361589
hRSV/A/USA/GA-GPHL-250020/2024	A	EPI_ISL_20361590
hRSV/A/USA/GA-GPHL-250021/2024	A	EPI_ISL_20361591
hRSV/A/USA/GA-GPHL-250022/2024	A	EPI_ISL_20361592
hRSV/A/USA/GA-GPHL-250023/2025	A	EPI_ISL_20361593
hRSV/A/USA/GA-GPHL-250024/2025	A	EPI_ISL_20361594
hRSV/A/USA/GA-GPHL-250025/2025	A	EPI_ISL_20361595
hRSV/A/USA/GA-GPHL-250026/2025	A	EPI_ISL_20361596
hRSV/A/USA/GA-GPHL-250027/2025	A	EPI_ISL_20361597
hRSV/A/USA/GA-GPHL-250029/2025	A	EPI_ISL_20361598
hRSV/A/USA/GA-GPHL-250030/2025	A	EPI_ISL_20361599
hRSV/A/USA/GA-GPHL-250031/2025	A	EPI_ISL_20361600
hRSV/A/USA/GA-GPHL-250032/2025	A	EPI_ISL_20361601
hRSV/A/USA/GA-GPHL-250035/2025	A	EPI_ISL_20361602
hRSV/A/USA/GA-GPHL-250039/2025	A	EPI_ISL_20361603
hRSV/A/USA/GA-GPHL-250040/2025	A	EPI_ISL_20361604
hRSV/A/USA/GA-GPHL-250041/2025	A	EPI_ISL_20361605
hRSV/A/USA/GA-GPHL-250043/2024	A	EPI_ISL_20361606
hRSV/A/USA/GA-GPHL-250044/2024	A	EPI_ISL_20361607
hRSV/A/USA/GA-GPHL-250046/2025	A	EPI_ISL_20361608
hRSV/B/USA/GA-GPHL-0045/2024	B	EPI_ISL_20361609
hRSV/B/USA/GA-GPHL-0046/2024	B	EPI_ISL_20361610
hRSV/B/USA/GA-GPHL-0047/2024	B	EPI_ISL_20361611
hRSV/B/USA/GA-GPHL-0048/2024	B	EPI_ISL_20361612
hRSV/B/USA/GA-GPHL-0049/2024	B	EPI_ISL_20361613
hRSV/B/USA/GA-GPHL-0050/2024	B	EPI_ISL_20361614
hRSV/B/USA/GA-GPHL-0051/2024	B	EPI_ISL_20361615
hRSV/B/USA/GA-GPHL-0052/2024	B	EPI_ISL_20361616
hRSV/B/USA/GA-GPHL-0053/2024	B	EPI_ISL_20361617
hRSV/B/USA/GA-GPHL-0054/2024	B	EPI_ISL_20361618
hRSV/B/USA/GA-GPHL-0056/2023	B	EPI_ISL_20361619
hRSV/B/USA/GA-GPHL-0057/2023	B	EPI_ISL_20361620
hRSV/B/USA/GA-GPHL-0061/2023	B	EPI_ISL_20361621
hRSV/B/USA/GA-GPHL-0062/2024	B	EPI_ISL_20361622
hRSV/B/USA/GA-GPHL-0063/2024	B	EPI_ISL_20361623
hRSV/B/USA/GA-GPHL-0064/2023	B	EPI_ISL_20361624
hRSV/B/USA/GA-GPHL-0065/2024	B	EPI_ISL_20361625
hRSV/B/USA/GA-GPHL-0069/2024	B	EPI_ISL_20361626
hRSV/B/USA/GA-GPHL-0072/2023	B	EPI_ISL_20361627
hRSV/B/USA/GA-GPHL-0073/2023	B	EPI_ISL_20361628
hRSV/B/USA/GA-GPHL-0074/2023	B	EPI_ISL_20361629
hRSV/B/USA/GA-GPHL-0075/2023	B	EPI_ISL_20361630
hRSV/B/USA/GA-GPHL-0076/2023	B	EPI_ISL_20361631
hRSV/B/USA/GA-GPHL-0077/2023	B	EPI_ISL_20361632
hRSV/B/USA/GA-GPHL-0078/2023	B	EPI_ISL_20361633
hRSV/B/USA/GA-GPHL-0079/2023	B	EPI_ISL_20361634
hRSV/B/USA/GA-GPHL-0080/2023	B	EPI_ISL_20361635
hRSV/B/USA/GA-GPHL-0082/2024	B	EPI_ISL_20361636
hRSV/B/USA/GA-GPHL-0083/2023	B	EPI_ISL_20361637
hRSV/B/USA/GA-GPHL-0084/2023	B	EPI_ISL_20361638
hRSV/B/USA/GA-GPHL-0086/2023	B	EPI_ISL_20361639
hRSV/B/USA/GA-GPHL-0087/2023	B	EPI_ISL_20361640
hRSV/B/USA/GA-GPHL-0088/2023	B	EPI_ISL_20361641
hRSV/B/USA/GA-GPHL-0106/2024	B	EPI_ISL_20361642
hRSV/B/USA/GA-GPHL-0107/2024	B	EPI_ISL_20361643
hRSV/B/USA/GA-GPHL-0108/2024	B	EPI_ISL_20361644
hRSV/B/USA/GA-GPHL-0109/2024	B	EPI_ISL_20361645
hRSV/B/USA/GA-GPHL-0110/2024	B	EPI_ISL_20361646
hRSV/B/USA/GA-GPHL-0111/2024	B	EPI_ISL_20361647
hRSV/B/USA/GA-GPHL-0114/2024	B	EPI_ISL_20361648
hRSV/B/USA/GA-GPHL-0116/2023	B	EPI_ISL_20361649
hRSV/B/USA/GA-GPHL-0117/2023	B	EPI_ISL_20361650
hRSV/B/USA/GA-GPHL-0118/2023	B	EPI_ISL_20361651
hRSV/B/USA/GA-GPHL-0119/2023	B	EPI_ISL_20361652
hRSV/B/USA/GA-GPHL-0120/2023	B	EPI_ISL_20361653
hRSV/B/USA/GA-GPHL-0121/2024	B	EPI_ISL_20361654
hRSV/B/USA/GA-GPHL-0122/2024	B	EPI_ISL_20361655
hRSV/B/USA/GA-GPHL-0123/2024	B	EPI_ISL_20361656
hRSV/B/USA/GA-GPHL-0124/2024	B	EPI_ISL_20361657
hRSV/B/USA/GA-GPHL-0125/2023	B	EPI_ISL_20361658
hRSV/B/USA/GA-GPHL-0127/2024	B	EPI_ISL_20361659
hRSV/B/USA/GA-GPHL-0128/2024	B	EPI_ISL_20361660
hRSV/B/USA/GA-GPHL-0131/2024	B	EPI_ISL_20361661
hRSV/B/USA/GA-GPHL-250049/2025	B	EPI_ISL_20361662
hRSV/B/USA/GA-GPHL-250050/2025	B	EPI_ISL_20361663
hRSV/B/USA/GA-GPHL-250051/2025	B	EPI_ISL_20361664
hRSV/B/USA/GA-GPHL-250052/2024	B	EPI_ISL_20361665
hRSV/B/USA/GA-GPHL-250053/2024	B	EPI_ISL_20361666
hRSV/B/USA/GA-GPHL-250055/2025	B	EPI_ISL_20361667
hRSV/B/USA/GA-GPHL-250057/2025	B	EPI_ISL_20361668
hRSV/B/USA/GA-GPHL-250058/2025	B	EPI_ISL_20361669
hRSV/B/USA/GA-GPHL-250059/2025	B	EPI_ISL_20361670
hRSV/B/USA/GA-GPHL-250061/2025	B	EPI_ISL_20361671
hRSV/B/USA/GA-GPHL-250063/2025	B	EPI_ISL_20361672
hRSV/B/USA/GA-GPHL-250069/2025	B	EPI_ISL_20361673
hRSV/B/USA/GA-GPHL-250071/2024	B	EPI_ISL_20361674
hRSV/B/USA/GA-GPHL-250072/2024	B	EPI_ISL_20361675
hRSV/B/USA/GA-GPHL-250073/2025	B	EPI_ISL_20361676
hRSV/B/USA/GA-GPHL-250077/2025	B	EPI_ISL_20361677
hRSV/B/USA/GA-GPHL-250078/2025	B	EPI_ISL_20361678
hRSV/B/USA/GA-GPHL-250079/2025	B	EPI_ISL_20361679
hRSV/B/USA/GA-GPHL-250081/2025	B	EPI_ISL_20361680
hRSV/B/USA/GA-GPHL-250082/2025	B	EPI_ISL_20361681
hRSV/B/USA/GA-GPHL-250083/2025	B	EPI_ISL_20361682
hRSV/B/USA/GA-GPHL-250088/2024	B	EPI_ISL_20361683
hRSV/B/USA/GA-GPHL-250089/2024	B	EPI_ISL_20361684

### Sheet: not_ST1
Table S1. List of Version-Controlled Software Tools used in GPHL-RSV-PIPE
Tool Description	Tool	Version	Reference
Read quality control	FastQC	0.12.1	Andrews, 2010
Adapter trimming	Fastp	0.23.4	Chen, 2025
Human host reads removal	Kraken2	2.1.3	Wood, 2019
Kmer detection	Fastv2	2	Chen, 2021
Reference selection	BBMap	39.16	Bushnell, 2014
Read alignment	BWA	0.7.17-6	Li, 2013
Sort and index BAM files	Samtools	1.17	Danecek et al., 2021
Trimming, variant calling, and consensus generation	iVar	1.4.2	Grubaugh et al., 2019
Coverage metrics	Mosdepth	0.3.8	Pedersen & Quinlan, 2018
Phylogenetic analysis and lineage assignment	Nextclade Web	3.18.0	Aksamentov et al., 2021
Statistics Aggregator	MultiQC	1.25	Ewels et al., 2016
Data Visualization	R	4.5.2	R Core Team, 2025
